# Host genome analysis of structural variations by Optical Genome Mapping provides clinically valuable insights into genes implicated in critical immune, viral infection, and viral replication pathways in patients with severe COVID-19

**DOI:** 10.1101/2021.01.05.21249190

**Authors:** Nikhil Shri Sahajpal, Chi-Yu Jill Lai, Alex Hastie, Ashis K Mondal, Siavash Raeisi Dehkordi, Cas van der Made, Olivier Fedrigo, Farooq Al-Ajli, Sawan Jalnapurkar, Rashmi Kanagal-Shamanna, Brynn Levy, Silviu-Alin Bacanu, Michael C Zody, Catherine A. Brownstein, Amyn M. Rojiani, Alan H. Beggs, Vineet Bafna, Alexander Hoischen, Erich D. Jarvis, Alka Chaubey, Ravindra Kolhe, the COVID19hostgenomesv consortium

## Abstract

**Background:** The varied clinical manifestations and outcomes in patients with SARS-CoV-2 infections implicate a role of host-genetics in the predisposition to disease severity. This is supported by evidence that is now emerging, where initial reports identify common risk factors and rare genetic variants associated with high risk for severe/ life-threatening COVID-19. Impressive global efforts have focused on either identifying common genetic factors utilizing short-read sequencing data in Genome-Wide Association Studies (GWAS) or whole-exome and genome studies to interrogate the human genome at the level of detecting single nucleotide variants (SNVs) and short indels. However, these studies lack the sensitivity to accurately detect several classes of variants, especially large structural variants (SVs) including copy number variants (CNVs), which account for a substantial proportion of variation among individuals. Thus, we investigated the host genomes of individuals with severe/life-threatening COVID-19 at the level of large SVs (500bp-Mb level) to identify events that might provide insight into the inter-individual clinical variability in clinical course and outcomes of COVID-19 patients.

**Methods:** Optical genome mapping using Bionano’s Saphyr® system was performed on thirty-seven severely ill COVID-19 patients admitted to intensive care units (ICU). To extract candidate SVs, three distinct analyses were undertaken. First, an unbiased whole-genome analysis of SVs was performed to identify rare/unique genic SVs in these patients that did not appear in population datasets to determine candidate loci as decisive predisposing factors associated with severe COVID-19. Second, common SVs with a population frequency filter was interrogated for possible association with severe COVID-19 based on literature surveys. Third, genome-wide SV enrichment in severely ill patients versus the general population was investigated by calculating odds ratios to identify top-ranked genes/loci. Candidate SVs were confirmed using qPCR and an independent bioinformatics tool (FaNDOM).

**Results:** Our patient-centric investigation identified 11 SVs involving 38 genes implicated in three key host-viral interaction pathways: (1) innate immunity and inflammatory response, (2) airway resistance to pathogens, and (3) viral replication, spread, and RNA editing. These included seven rare/unique SVs (not present in the control dataset), identified in 24.3% (9/37) of patients, impacting up to 31 genes, of which *STK26* and *DPP4* are the most promising candidates. A duplication partially overlapping *STK26* was corroborated with data showing upregulation of this gene in severely ill patients. Further, using a population frequency filter of less than 20% in the Bionano control dataset, four SVs involving seven genes were identified in 56.7% (21/37) of patients.

**Conclusion:** This study is the first to systematically assess and highlight SVs’ potential role in the pathogenesis of COVID-19 severity. The genes implicated here identify novel SVs, especially *STK26*, and extend previous reports involving innate immunity and type I interferon response in the pathogenesis of COVID-19. Our study also shows that optical genome mapping can be a powerful tool to identify large SVs impacting disease outcomes with split survival and add valuable genomic information to the existing sequencing-based technology databases to understand the inter-individual variability associated with SARS-CoV-2 infections and COVID-19 mortality.
