## Supplementary file 1 for "Host genome analysis of structural variations by Optical Genome Mapping provides clinically valuable insights into genes implicated in critical immune, viral infection, and viral replication pathways in patients with severe COVID-19"

### Sheet: Sheet1
Supplementary file 1
S.No.	Gene/Loci
1	ACE2
2	TMPRSS2
3	CTSB
4	CTSL
5	ATP-binding cassette, sub-family A (ABCA3)
6	Surfactant protein A (SFTPA)
7	Surfactant protein B (SFTPB)
8	Surfactant protein C (SFTPC)
9	Surfactant protein D (SFTP4)
10	1,25- dihydroxyvitamin D3 receptor (VDR)
11	IFN-α
12	IFN-β
13	IFNK
14	IFN-w
15	IFN-v
16	IFNG
17	Ig heavy chain locus
18	Ig light chian Kappa locus
19	Ig light chian lambda locus
20	T-cell receptor Beta chain
21	T-cell receptor alpha chain
22	T-cell receptor gamma chain
23	T-cell receptor Delta chain
24	CTSA
25	CTSC
26	CTSD
27	CTSE
28	CTSF
29	CTSG
30	CTSH
31	CTSK
32	CTSO
33	CTSS
34	CTSV
35	CTSW
36	CTSZ
37	HLA-A
38	HLA-B
39	HLA-C
40	HLA-DP
41	HLA-DQ
42	HLA-DR
43	TNF-alpha
44	CD8
45	C2
46	C4
47	Trim55
48	Chr 3: 18286790–26668414
49	Chr 16: 31583769–36719997
50	Chr 15: 72103120–75803414
51	Chr 13: 52822984–54946286
52	MBL
53	OAS1
54	MxA
55	IFITM3
56	IRF7
57	CPTII
58	SFPA/B
59	SFPA/D
60	VDR
61	IL8
62	IL4
63	IL4RA
64	IL13
65	IL10
66	CCR5
67	HLAB57
68	KIR3DS1
69	TRIM5A
70	APOBEC3G
71	EPC1
72	TNF
73	VCAM1
74	MMP9
75	IL18
76	IL28B (IFNL3)
77	P53
78	EVER1/2
79	IFNL4
80	INTS10
81	STAT4
82	NTCP
83	HSV
84	STAT1
85	NEMO
86	UNC93B
87	TLR3
88	TRAF3
89	TRIF
90	TBK1
91	IRF3
92	TBX21
93	CSSG1
94	FUT2
95	B3GALNT1
96	A4GALT
97	IL1B
98	MAGT1
99	SH2D1A
100	ITK
101	Sly
102	Ssty1
103	Ssty2
104	Srsy
105	Rbmy
106	Rbmy31
107	OR13C5
108	HLA
109	MUC4
110	MLLT10P1
111	PROSER3
112	HERC2P10
113	JARID2
114	C11orf91
115	DQA1
116	ANPEP
117	DPP9
118	DPP4
119	ST6GAL1
120	ST3GAL4
121	TNFRSF1B
122	HSPG2
123	KIAA0319L
124	PSMB2
125	NEGR1
126	CHIA
127	ARHGEF11
128	FCRLA
129	DDR2
130	HMCN1
131	IL19
132	LAMB3
133	TGFB2PRKCE
134	CLEC4F
135	POLR1A
136	LRP1B
137	LRP2
138	HDAC4
139	CNTN4
140	CLDN18
141	LPP
142	MAEA
143	C1QTNF7
144	PPP3CA
145	DCHS2
146	SEMA5A
147	PDZD2
148	SQSTM1
149	GMDS
150	GPLD1
151	CCND3
152	LAMA4
153	MMD2
154	CNTNAP2
155	TNFRSF10C
156	FREM1
157	COL5A1
158	NELL1
159	SERPING1
160	CTNND1
161	FCHSD2
162	CCND2
163	SCNN1A
164	ST8SIA1
165	PPFIBP1
166	PKP2
167	LIN7A
168	UNG
169	GALNTL1
170	BDKRB2
171	AQP9
172	IL16
173	CDH13
174	CBFA2T3
175	CDH15
176	SLFN5
177	DCC
178	FXYD5
179	CLDN14
180	DSCAM
181	ADARB1
182	TOM1
183	PARVG
184	CLDN2
185	ST3GAL3
186	ST6GALNAC3
187	GALNT14
188	GALNT13
189	ST6GAL1
190	GALNT10
191	UST
192	WBSCR17
193	GALNTL5
194	ST3GAL1
195	UGCG
196	GALNTL4
197	B4GALNT3
198	GALNT6
199	XYLT1
200	CHST6
201	HS3ST3A1
202	FUT6
203	LARGE
204	ST8SIA6
205	CHSY3
206	MGAT5B
207	TUSC3
208	ENO1
209	CAPZB
210	SFRS4
211	SFPQ
212	PDE4B
213	MSH2
214	PCAF
215	TMEM110
216	GTF2E1
217	ADCY5
218	PLS1
219	NUP43
220	AKAP12
221	RPA3
222	PDE1C
223	ABP1
224	MTDH
225	EIF3S3
226	SNTB1
227	PCSK5
228	GSN
229	VAV2
230	POLR3A
231	PDE2A
232	CENTD2
233	RPS3
234	GRIN2B
235	PTPRO
236	PDE3A
237	ITPR2
238	NR4A1
239	POMP
240	RFC3
241	PCCA
242	SIPA1L1
243	SPTBN5
244	PLA2G4F
245	CAPN3
246	GTF3C1
247	KARS
248	NF1
249	GAA
250	IL4I1
251	VPS16
252	PTPRA
253	PLCB4
254	SREBF2
255	IFNA1
256	IFNA2
257	IFNA4
258	IFNA5
259	IFNA6
260	IFNA7
261	IFNA8
262	IFNA10
263	IFNA13
264	IFNA14
265	IFNA16
266	IFNA17
267	IFNA21
268	IFNB1
269	IFNB3
270	IFNE
271	IFNW1
272	IFNArR1
273	IFNAR2
274	IFNL1
275	IFNL2
276	IFNL3
277	IL10RB
278	IL10RA
279	IFNLR1
280	MX1
281	OASL
282	IFIT1
283	IFIT3
284	ISG15
285	RSAD2
286	IFI6
287	OAS2
288	CXCLs
289	IL6
290	IL1
291	HLA-DPb2
292	HLA-DPA2
293	HLA-DPB1
294	HLADPA1
295	HLA-DOA
296	HLA-DMA
297	HLA-DMB
298	TAP1
299	TAP2
300	HLA-DOB
301	HLA-DQA2
302	HLA-DQB1
303	HLA-DQA1
304	MICA
305	MICB
306	HLA-DRA
307	HLA-DRB9
308	HLA-DRB3
309	HLA-DRB4
310	HLA-DRB5
311	HLA-DRB6
312	HLA-DRB7
313	HLA-DRB8
314	HLA-DRB1
315	HLA-DRB2
316	HLA-E
317	HLA-G
318	HLA-F
319	IRF4
320	EGFR
321	TBC1D10C
322	EDARADD
323	BCL11A
324	ARL4A
325	FAIM3
326	FUT7
327	TNFRSF13C
328	MMP11
329	BANK1
330	ROBO2
331	TPTEP1
332	ZDHHC21
333	IQGAP3
334	TRPV1
335	ZNF346
336	Cd22
337	Ebf1
338	Foxa2
339	Plaur
340	Prkcb
341	Pcsk6
342	Cebpd
343	Serpine1
344	Ahr
345	Fn1
346	Cebpb
347	Lrp2
348	Cd81
349	Met
350	App
351	Adm
352	Nfil3
353	Lhx2
354	Arntl
355	Hif1a
356	Tnfrsf25
357	Epor
358	Ager
359	Lepr
360	Fcgrt
361	Plxna2
362	Cd9
363	Nrp1
364	Lyn
365	Prtn3
366	Gpc3
367	Bid
368	Cav1
369	Plat
370	Cbx7
371	Cry1
372	Sox9
373	Ptpn6
374	COPG2AS2
375	IL12A
376	MPP3
377	PLK3
378	XLKD1
379	MCC
380	MYH7
381	C78409
382	MAP3K6
383	AK051949
384	FBXL16
385	KRT23
386	LYZS
387	MAK
388	IGH-6
389	TSC22D3
390	AK047019
391	SYKB
392	TREM1
393	PAQR8
394	NDG2
395	AF143539
396	TMEM16A
397	CDKL5
398	AK084873
399	SPIB
400	MID1
401	MS4A1
402	TMEM107
403	MBD1
404	AIF1L
405	PRICKLE1
406	MAFF
407	THY1
408	HTR7
409	RNASE4
410	RIPK4
411	KIF21B
412	AMY1
413	PTPLAD1
414	AK087304
415	CD79B
416	OSBPL5
417	SIGLECG
418	DTX1
419	CD19
420	NETO1
421	RAB11FIP3
422	GRP
423	TLE6
424	PLXNB1
425	CD37
426	HSPA1A
427	PKP2
428	ANG4
429	ELMO3
430	FCRL1
431	ARHGAP4
432	SLC10A6
433	INADL
434	GMIP
435	NEURL2
436	BLR1
437	NR4A1
438	GRB14
439	KLRA12
440	IRX5
441	FGFR3
442	RAVER2
443	CPA3
444	FCER2A
445	AK084024
446	PCYT2
447	AK013113
448	TC1655871
449	SIRPA
450	TBX1
451	AXUD1
452	LY6D
453	AK081016
454	F11
455	RTKN
456	RAP2B
457	EPHB3
458	FKBP5
459	HDHD3
460	SEMA7A
461	AK079215
462	GALNT6
463	NAPSA
464	TLCD1
465	FAM116B
466	COBL
467	HERPUD1
468	FCNB
469	MGLL
470	GM129
471	AK012844
472	FGD3
473	RASGEF1A
474	EIF1A
475	PDCD1
476	MTAP7
477	FOSL2
478	SDC1
479	TCP11L2
480	H2-BL
481	BCAS1
482	TOM1L1
483	AVPR1A
484	TEKT4
485	AK031518
486	SLC7A11
487	LRTM1
488	LRRC50
489	SGPL1
490	ABCG5
491	ABCA5
492	SEMA6B
493	TSPAN32
494	SIX1
495	AK087003
496	BC029127
497	LGI3
498	THRA
499	PDGFA
500	IFT81
501	PVR
502	LMO7
503	AK042082
504	PPP1R2
505	RTP3
506	CD97
507	CCDC13
508	AK048793
509	CXCR7
510	EG232801
511	VCAN
512	BC106179
513	PENK1
514	RASL10A
515	BBS2
516	CXCL2
517	AK080781
518	PRDX6
519	KLF15
520	LOC636537
521	DOK3
522	AK042985
523	PRKAG3
524	HIST1H2BE
525	BC025871
526	ZFP82
527	ANKRD37
528	AYTL2
529	QK
530	LIME1
531	HIST2H2AC
532	NFKBIA
533	MTHFSD
534	LYZL4
535	FCRLA
536	ABCA3
537	SMAD9
538	SLC7A4
539	PTPRZ1
540	LASS6
541	RASAL2
542	KCNAB2
543	PLEKHG5
544	FKBP14
545	AK083797
546	SLC23A1
547	RBM35B
548	H2-Q10
549	BMPER
550	SVOPL
551	SHROOM1
552	TC1671275
553	DYNC1LI2
554	PPFIBP2
555	SLC39A14
556	CYP4A12A
557	PROCA1
558	ELOVL1
559	IGFBP5
560	OSR1
561	CMTM7
562	EIF2C4
563	A_51_P451759
564	GSTA1
565	MSRB2
566	PAX6
567	CALCB
568	MFGE8
569	C6
570	KLRA6
571	SLC26A9
572	MYO5B
573	IGL-V1
574	PLIN1
575	JAKMIP1
576	DNAHC2
577	PABPC1
578	IL2RA
579	TSC22D1
580	CYP2A4
581	TTPAL
582	MAPK6
583	DDIT4
584	PER2
585	SFTPB
586	SOX7
587	MAOB
588	SOX4
589	CCL19
590	ADIPOQ
591	EGR1
592	AK034770
593	ZFP579
594	SLC1A4
595	NLRC3
596	GSTA2
597	CLEC2I
598	AI323028
599	GEM
600	CIDEC
601	NUP155
602	CYP7B1
603	ECHDC2
604	CD55
605	HHATL
606	FCHO1
607	CCDC81
608	PLEKHH2
609	CYP2A5
610	CAR3
611	FAM65B
612	ATP8B2
613	PISD
614	GPC6
615	AK089705
616	CX3CR1
617	CR2
618	LEFTY1
619	H2-DMB2
620	ST8SIA4
621	H2-OB
622	AK078238
623	CCR6
624	ORM3
625	TBXA2R
626	SRPK3
627	XDH
628	INPP4B
629	MRAP
630	H2-OA
631	PIWIL4
632	TRAT1
633	BTLA
634	CD79A
635	IMPDH1
636	HSPB7
637	CRYBB1
638	EMID1
639	BX529199
640	ELL3
641	TMTC2
642	PLEKHA6
643	ZFP553
644	SMCR8
645	IL16
646	SPSB1
647	PDK4
648	AK053162
649	CLEC11A
650	ITGB3BP
651	MPP6
652	PRL3A1
653	PHF15
654	AY172399
655	AK079740
656	PLXDC1
657	MMP24
658	GFPT2
659	DCUN1D3
660	SLITRK6
661	ACCN1
662	CCDC69
663	SGSH
664	DUSP28
665	MST1R
666	IL27RA
667	KMO
668	PLBD1
669	CES5
670	INHBB
671	DNAHC8
672	SPHK1
673	EDG8
674	COL27A1
675	SLC14A1
676	AK051522
677	HPCAL4
678	CTRL
679	AK037648
680	PP11R
681	ZFP799
682	AK041666
683	FMNL2
684	BACH2
685	CDKN1A
686	NCALD
687	SCN3B
688	CAMK2A
689	H2-AB1
690	LOC620306
691	AK045769
692	CHST2
693	TMEM117
694	AK015205
695	SMPD3
696	BCL2L1
697	UPB1
698	HTR2C
699	TMEM132C
700	ZFP533
701	AGTRL1
702	TMEM67
703	BC033932
704	PAPPA
705	LOC382044
706	ZFP459
707	AK085055
708	CMYA1
709	BC056923
710	SLC1A3
711	STT3B
712	MSR2
713	CDC2L6
714	RHOU
715	MDM4
716	CBX8
717	GLRX2
718	STFA3
719	ANGPTL2
720	FZD7
721	TCP10C
722	XLR4B
723	NGP
724	DFNA5H
725	CXCL15
726	TRIM7
727	PBEF1
728	TINAGL
729	OLFR921
730	GNA13
731	NSG2
732	TC1715318
733	SLC38A5
734	MITD1
735	ITGAE
736	AK048779
737	ALDOC
738	DDAH2
739	SLC25A25
740	OLFR56
741	ARHGEF18
742	COL14A1
743	CLIC4
744	CORO2A
745	CDKN2C
746	COCH
747	HERC5
748	TMEM163
749	CLEC9A
750	SPP1
751	COL6A3
752	SFRP2
753	FGF13
754	TRIM59
755	RNF185
756	RGS3
757	STEAP1
758	AK085773
759	BC020078
760	ATP13A4
761	FAP
762	SPN
763	SLC6A12
764	MCOLN3
765	PCDH12
766	HBB-Y
767	IGF2BP2
768	ANAPC1
769	STEAP2
770	SERINC5
771	SLCO4C1
772	AK029272
773	TC1651772
774	CD226
775	CYP1B1
776	BC015286
777	SH2D4A
778	SCN3A
779	BCL11B
780	GM5547
781	CRISPLD2
782	BF135931
783	B3GNT3
784	PDZK1
785	LARP2
786	KALRN
787	TESC
788	DCP2
789	CLEC4G
790	IL1RAP
791	ABCB1B
792	SMARCA2
793	EMR4
794	EIF2C1
795	MS4A4D
796	AK038076
797	SATB1
798	RYR3
799	OSM
800	SYN2
801	BAIAP3
802	SP5
803	COL4A5
804	IGSF10
805	AK038230
806	CXCR6
807	DOK7
808	F2RL1
809	AK019053
810	RBPJL
811	RHOV
812	EGFL6
813	PITPNC1
814	PRAM1
815	HPXN
816	TSKU
817	H2-AA
818	RPRML
819	SFRP4
820	DCHS1
821	ORC1L
822	FGD2
823	GNG8
824	TLR7
825	MyD88
826	IRAK1
827	IRAK4
828	TRAF6
829	IRF5
830	SLC15A4
831	CHUK
832	IKBKB
833	IKBKG
834	MAP3K7
835	TAB2
836	TAB3
837	MAPKAPK2
838	RPS6KA5
839	RPS6KA4
840	ZFP36
841	MAPK14
842	MAPK1
843	MAPK3
844	MAPK8
845	MAP2K1
846	JUN
847	FOS
848	Muc5b
849	Muc1
850	MUC16
851	MUC20
852	HEATR1
853	PLEKHG4
854	KCTD19
855	LRRC36
856	TPPP3
857	U1
858	ZDHHC1
859	KRT15
860	KRT19
861	RPL38
862	MGC16275
863	TTYH2
864	Z49982
865	DNAI2
866	CD300E
867	CD300LD
868	CD300C
869	CD300LB
870	CD300A
871	GPRC5C
872	GPR142
873	BTBD17
874	KIF19
875	RAB37
876	STK26
877	TBC1D3B
878	CCL3L1
879	CCL4L2
880	APOBEC3A
881	APOBEC3B
