## Supplementary file 2 for "Host genome analysis of structural variations by Optical Genome Mapping provides clinically valuable insights into genes implicated in critical immune, viral infection, and viral replication pathways in patients with severe COVID-19"

### Sheet: Sheet1
S.No.	Primers Name	Sequence (5' to 3')
1	RNAseP30-F	ACTTCAGCATGGCGGTGTTT
	RNAseP30-R	gtctgggtggcatgaggtt
2	EDARADD-Ex5-F	GAGAAGAAAATGGCTTTCCAG
	EDARADD-Ex5-R	agcccagatagctttagaatca
3	DPP4-Int-Ex-3-F	gcagggtatattgtagagatccatt
	DPP4-Int-Ex-3-r	TGTAGCATCATCTGctggttg
4	DPP4-Int-Ex-4-F	ttttgatctgggtgttttctctc
	DPP4-Int-Ex-4-R	TGAGCTGTTTCCATATTCAGCA
5	ZDHHC1_EX-3-INT-F	GTTCCCCTCCTGCCTCAC
	ZDHHC1_EX-3-INT-R	cttccacacaccagccctac
6	KRT15_EX-1-INT-F	CAGCCCAGAATGCGACTAC
	KRT15_EX-1-INT-R	ctcccctctctttgacatcc
7	CD300A_InEx-2F	cctgggtctgacttgtggtt
	CD300A_InEx-2R	CCCACTGCAAACAGGGTAGT
8	ZNF443_In1-F	agcctgagatggaaggtgtg
	ZNF443_In1-R	agggttgggaagaaaaggtg
9	MST4_5UTR-F	aaccccacttttgtgtgtcc
	MST4_5UTR-R	GGTTCGGACTGGCTCCTC
10	CCL4l2_Int-Int-1-F	accagcagaggaaaacgatg
	CCL4l2_Int-Int-1-R	gaaaccaaggcacagagagg
11	APOBEC3B_Ex1-Int-F	AGAGCGGGACAGGGACAAG
	APOBEC3B_Ex1-Int-R	aggaccaccaggcaggaa
12	MST4_cDNA-Ex-6-7-F	CCTTTGTGGGAACTCCATTTT
	MST4_cDNA-Ex-6-7-R	GGCTCTCCCTTGGCTAGTTC
